# Deciphering the functional impact of Alzheimer’s Disease-associated variants in resting and proinflammatory immune cells

**DOI:** 10.1101/2024.09.13.24313654

**Authors:** Marielle L. Bond, Ivana Y. Quiroga-Barber, Susan D’Costa, Yijia Wu, Jessica L. Bell, Jessica C. McAfee, Nicole E. Kramer, Sool Lee, Mary Patrucco, Douglas H. Phanstiel, Hyejung Won

**Author notes:** Corresponding authors: Douglas H. Phanstiel, Hyejung Won. These authors have contributed equally to this work (Marielle L. Bond, Ivana Y. Quiroga-Barber).

## Abstract

Genome-wide association studies have identified loci associated with Alzheimer’s Disease (AD), but identifying the exact causal variants and genes at each locus is challenging due to linkage disequilibrium and their largely non-coding nature. To address this, we performed a massively parallel reporter assay of 3,576 AD-associated variants in THP-1 macrophages in both resting and proinflammatory states and identified 47 expression-modulating variants (emVars). To understand the endogenous chromatin context of emVars, we built an activity-by-contact model using epigenomic maps of macrophage inflammation and inferred condition-specific enhancer-promoter pairs. Intersection of emVars with enhancer-promoter pairs and microglia expression quantitative trait loci allowed us to connect 39 emVars to 76 putative AD risk genes enriched for AD-associated molecular signatures. Overall, systematic characterization of AD-associated variants enhances our understanding of the regulatory mechanisms underlying AD pathogenesis.

---

Alzheimer’s disease (AD) is a progressive neurodegenerative disease that impacts over 26 million people around the world^1^. Despite its global burden, treatment options are limited, in large part because molecular mechanisms underlying AD remain unclear. Common variation is a major source of risk for AD, explaining 33% of total phenotypic variance^2^. The most recent genome-wide association study (GWAS) identified 75 genomic regions associated with AD^3^. The critical next step is to distill biological mechanisms of AD risk from common variant associations.

Understanding the functional impact of common variation is challenging because most GWAS-identified genetic variants reside in non-coding genomic regions with poorly understood functionality^4,5^. Causal variants are thought to alter the regulatory activity of non-coding loci. However, a GWAS locus typically contains dozens of non-coding variants, each requiring high-throughput functional validation. Once causal variants are identified, pinpointing their target genes is also challenging, because non-coding loci can alter transcription of genes millions of base pairs away via chromatin loops^6–9^. Importantly, these variant-gene relationships are dynamically regulated in a cell type- and context-specific fashion^10,11,12–15^, highlighting the importance of understanding the functional impact of risk variants in the relevant cellular context.

Multiple lines of evidence suggest that AD risk variants promote disease by altering gene regulation in immune cells^16,17^. Previous studies have shown that genetic risk factors for AD are enriched in open chromatin regions in macrophages and microglia^13,18^. Moreover, peripheral monocytes and macrophages have been shown to infiltrate AD brains^19^, and complex crosstalk between peripheral and central immune cells has been proposed to contribute to neuroinflammation and disease progression in AD^20,21^. Finally, AD brains have been found to harbor specific subclasses of microglia known as disease associated microglia (DAMs) that exhibit a distinct proinflammatory expression profile and correlate with overall amyloid level and neurofibrillary tangle pathology^22–24,12–15^. Therefore, it is important to study the regulatory impact of AD risk variants in immune cells such as macrophages and microglia, not only under resting conditions but also in a proinflammatory state, to better model the pathogenic process of AD development.

Here we employed a massively parallel reporter assay (MPRA), a high-throughput technology for quantifying regulatory activity of genetic variants^25–29^, on 3,576 AD risk variants spanning 25 GWAS loci^30^ in resting and LPS+IN-Fγ-treated macrophages, which we refer to as “proinflammatory macrophages.” Empirical characterization via MPRA identified 47 putative causal AD risk variants across 12 loci that show both enhancer and allelic activity. To understand the regulatory impact of these variants, we leveraged gene regulatory networks using RNA-seq, H3K27ac ChIP-seq, ATAC-seq, and Hi-C datasets in resting and proinflammatory macrophages^31^. Together, we mapped empirically validated variants to 76 putative causal AD risk genes, which are enriched for aging-related molecular signatures and DAM signatures. Finally, we quantified the impact of a putative causal AD risk variant on transcription factor (TF) binding using electrophoretic mobility shift assays (EMSAs). These findings identify a set of putative causal variants and risk genes for AD, providing targets for further research and therapeutic development.
