## Supplemental Table 1 for "Deciphering the functional impact of Alzheimer’s Disease-associated variants in resting and proinflammatory immune cells"

### Sheet: Description
Table S1, Primer/oligo sequences used for MPRA library construction.
Page 1: Engineering lenti-MPRA backbone (oligos related to cloning and Gibson assembly for lenti-MPRA backbone)
Page 2: Insert MPRA library to backbone (oligos relateed to inserting the MPRA elements into the backbone)
Page 3: MPRA library construction (oligos relating to MPRA library contsruction and preparation)
Page 4: EMSA probes (oligos relating to EMSA)
Primer/oligo name	Name of oligo or primer
Primer/oligo sequence 5' to 3'	Sequence of oligo or primer from 5' to 3' (Left to right)

### Sheet: Engineering lenti-MPRA backbone
Primer/oligo name	Primer/oligo sequence 5’ to 3’
Remove-spel-mlul-F	/5Phos/CGCGATGACATTGATTATTGT
Remove-spel-mlul-R	/5Phos/CTAGACAATAATCAATGTCAT
Remove-KpnI-oligo	TCAGTCAGTTAGTACCAGTCAAT
Add-Spel-MluI-oligo	/5Phos/CTAGTACGCGTTACACACTAGTGCATTAGGG
	ATGCGCAATGTGTGATCACGTAATCCCTTAA/5Phos/
cPPT/CTS-gibson-assembly-oligo	GACATACAAACTAAAGAATTACAAAAACAA

### Sheet: Insert MPRA library to backbone
Primer/oligo name	Primer/oligo sequence 5’ to 3’
MPRA-chiprimer-F3	TACTGGCCATGATTTCTCCA
MPRA-chiprimer-R3	ACTTCAAGGACGAAATCGTG
MPRA-bcprimer-F	5'Bio'TACTGGCCATGATTTCTCCA
MPRA-bcprimer-R	Handle­SpeI­20ntBC­XbaI­Subpool 5'Bio'AGTCGACTAGTNNNNNNNNNNNNNNNNNNNNTCTAGAACTTCAAGGACGAAATCGTG

### Sheet: MPRA library construction
Primer/oligo name	Primer/oligo sequence 5’ to 3’
Lib_Hand_RT_Lenti primer	ATGCTCTTCCCAACTGCCGAGAATTCCCTAATGCACTAGT
Lib_Hand primer	ATGCTCTTCCCAACTGCCGA
Lib_Seq_GFP_Lenti_R primer	CCGACAACCACTACCTGAGC
P5_Seq_GFP_Lenti_F primer	AATGATACGGCGACCACCGAGATCTACACCCGACAACCACTACCTGAGC
P7_Ind_#_Han primers:
P7_Ind_1_Han	CAAGCAGAAGACGGCATACGAGATTCGCCTTAGCGTGCTCTACGACTATGCTCTTCCCAACTGCCGA
P7_Ind_2_Han	CAAGCAGAAGACGGCATACGAGAT CTAGTACGGCGTGCTCTACGACTATGCTCTTCCCAACTGCCGA
P7_Ind_3_Han	CAAGCAGAAGACGGCATACGAGAT TTCTGCCTGCGTGCTCTACGACTATGCTCTTCCCAACTGCCGA
P7_Ind_4_Han	CAAGCAGAAGACGGCATACGAGATGCTCAGGAGCGTGCTCTACGACTATGCTCTTCCCAACTGCCGA
P7_Ind_5_Han	CAAGCAGAAGACGGCATACGAGATAGGAGTCCGCGTGCTCTACGACTATGCTCTTCCCAACTGCCGA
P7_Ind_6_Han	CAAGCAGAAGACGGCATACGAGATCATGCCTAGCGTGCTCTACGACTATGCTCTTCCCAACTGCCGA
P7_Ind_7_Han	CAAGCAGAAGACGGCATACGAGATGTAGAGAGGCGTGCTCTACGACTATGCTCTTCCCAACTGCCGA
P7_Ind_8_Han	CAAGCAGAAGACGGCATACGAGATCCTCTCTGGCGTGCTCTACGACTATGCTCTTCCCAACTGCCGA
P7_Ind_9_Han	CAAGCAGAAGACGGCATACGAGATAGCGTAGCGCGTGCTCTACGACTATGCTCTTCCCAACTGCCGA
P7_Ind_10_Han	CAAGCAGAAGACGGCATACGAGATCAGCCTCGGCGTGCTCTACGACTATGCTCTTCCCAACTGCCGA
P7_Ind_11_Han	CAAGCAGAAGACGGCATACGAGATTGCCTCTTGCGTGCTCTACGACTATGCTCTTCCCAACTGCCGA
P7_Ind_12_Han	CAAGCAGAAGACGGCATACGAGATTCCTCTACGCGTGCTCTACGACTATGCTCTTCCCAACTGCCGA
P7_Ind_13_Han	CAAGCAGAAGACGGCATACGAGATTCCTCTACGCGTGCTCTACGACTATGCTCTTCCCAACTGCCGA
P7_Ind_14_Han	CAAGCAGAAGACGGCATACGAGATCCTGAGATGCGTGCTCTACGACTATGCTCTTCCCAACTGCCGA
P7_Ind_15_Han	CAAGCAGAAGACGGCATACGAGATTAGCGAGTGCGTGCTCTACGACTATGCTCTTCCCAACTGCCGA
P7_Ind_16_Han	CAAGCAGAAGACGGCATACGAGATGTAGCTCCGCGTGCTCTACGACTATGCTCTTCCCAACTGCCGA
P7_Ind_17_Han	CAAGCAGAAGACGGCATACGAGATTACTACGCGCGTGCTCTACGACTATGCTCTTCCCAACTGCCGA
P7_Ind_18_Han	CAAGCAGAAGACGGCATACGAGATAGGCTCCGGCGTGCTCTACGACTATGCTCTTCCCAACTGCCGA
P7_Ind_19_Han	CAAGCAGAAGACGGCATACGAGATGCAGCGTAGCGTGCTCTACGACTATGCTCTTCCCAACTGCCGA
P7_Ind_20_Han	CAAGCAGAAGACGGCATACGAGATCTGCGCATGCGTGCTCTACGACTATGCTCTTCCCAACTGCCGA
P7_Ind_21_Han	CAAGCAGAAGACGGCATACGAGATGAGCGCTAGCGTGCTCTACGACTATGCTCTTCCCAACTGCCGA
P7_Ind_22_Han	CAAGCAGAAGACGGCATACGAGATCGCTCAGTGCGTGCTCTACGACTATGCTCTTCCCAACTGCCGA
P7_Ind_23_Han	CAAGCAGAAGACGGCATACGAGATGTCTTAGGGCGTGCTCTACGACTATGCTCTTCCCAACTGCCGA
P7_Ind_24_Han	CAAGCAGAAGACGGCATACGAGATACTGATCGGCGTGCTCTACGACTATGCTCTTCCCAACTGCCGA
P7_Ind_25_Han	CAAGCAGAAGACGGCATACGAGATTAGCTGCAGCGTGCTCTACGACTATGCTCTTCCCAACTGCCGA
P7_Ind_26_Han	CAAGCAGAAGACGGCATACGAGATGACGTCGAGCGTGCTCTACGACTATGCTCTTCCCAACTGCCGA
Exp_R1_seq_P	CACTCTCGGCATGGACGAGCTGTACAAGTAG

### Sheet: EMSA Probes
Primer/oligo name	Primer/oligo sequence 5’ to 3’
rs9270887_risk	ATGGATGTGAGTTCCAGAGGAAGTGAAACTCAAAACACAGA
rs9270887_protect	ATGGATGTGAGTTCCAGAGGCAGTGAAACTCAAAACACAGA
