## Supplemental Table 7 for "Deciphering the functional impact of Alzheimer’s Disease-associated variants in resting and proinflammatory immune cells"

### Sheet: Description
Table S7, emVar-gene relationship
Page 1: ABC_emVar_targets (emVar to ABC target gene connections)
RSID	emVar rsID
CHR	hg19 coordinates of emVar
BP
ABC_Gene_HGNC	ABC anchor 2 gene (HGNC ID)
ABC_ENH_ID	ABC anchor 1 enhancer ID (identical to the enhancers shown in Table S6)
ABC_score	ABC score
ABC_Pair	ABC pair name
Page 2: eQTL_emVar_targets (emVar to eQTL target gene connections)
RSID	emVar rsID
CHR	hg19 coordinates of emVar
BP
eGene_ENSEMBL	eGene ENSEMBL ID
eGene_HGNC	eGene HGNC ID
eQTL_BETA	eQTL beta
eQTL_Z_score_fixed	eQTL Z-score
eQTL_Pvalue	eQTL p-value (see Kosoy et al 2023 for how this was calculated)
eQTL_Locus_FDR	eQTL Locus level FDR (BH correction) (see Kosoy et al 2023 for how this was calculated)

### Sheet: ABC_emVar_targets
RSID	CHR	BP	ABC_Gene_HGNC	ABC_ENH_ID	ABC_score	ABC_Pair
rs4575098	chr1	161155392	PPOX	enh9118	0.0263034	enh9118-PPOX
rs4575098	chr1	161155392	B4GALT3	enh9118	0.0298813	enh9118-B4GALT3
rs4575098	chr1	161155392	ADAMTS4	enh9118	0.20843	enh9118-ADAMTS4
rs4575098	chr1	161155392	NDUFS2	enh9118	0.0597831	enh9118-NDUFS2
rs4575098	chr1	161155392	FCER1G	enh9118	0.0274366	enh9118-FCER1G
rs4575098	chr1	161155392	APOA2	enh9118	0.0265873	enh9118-APOA2
rs4575098	chr1	161155392	TOMM40L	enh9118	0.0250082	enh9118-TOMM40L
rs4575098	chr1	161155392	NR1I3	enh9118	0.0250082	enh9118-NR1I3
rs72847948	chr6	32365553	HCG23	enh50196	0.0385433	enh50196-HCG23
rs72847948	chr6	32365553	BTNL2	enh50196	0.0939219	enh50196-BTNL2
rs28895220	chr6	32426723	HLA-DRA	enh50203	0.0238934	enh50203-HLA-DRA
rs28732235	chr6	32427841	HLA-DRA	enh50203	0.0238934	enh50203-HLA-DRA
rs28895220	chr6	32426723	HLA-DRB5	enh50203	0.0244885	enh50203-HLA-DRB5
rs28732235	chr6	32427841	HLA-DRB5	enh50203	0.0244885	enh50203-HLA-DRB5
rs9271176	chr6	32578127	HLA-DRB5	enh50216	0.0271422	enh50216-HLA-DRB5
6:32566533	chr6	32566533	HLA-DRB6	enh50214	0.0253126	enh50214-HLA-DRB6
rs9270887	chr6	32571789	HLA-DRB6	enh50215	0.0231242	enh50215-HLA-DRB6
rs9271176	chr6	32578127	HLA-DRB6	enh50216	0.0206291	enh50216-HLA-DRB6
6:32566533	chr6	32566533	HLA-DRB1	enh50214	0.0294047	enh50214-HLA-DRB1
rs9270887	chr6	32571789	HLA-DRB1	enh50215	0.0326139	enh50215-HLA-DRB1
rs9271176	chr6	32578127	HLA-DRB1	enh50216	0.0282489	enh50216-HLA-DRB1
rs9271607	chr6	32591566	HLA-DQA1	enh50217	0.0336246	enh50217-HLA-DQA1
rs9271607	chr6	32591566	HLA-DQB1	enh50217	0.0233039	enh50217-HLA-DQB1
rs9271607	chr6	32591566	HLA-DQB1-AS1	enh50217	0.0233039	enh50217-HLA-DQB1-AS1
rs12703526	chr7	143107588	LOC105375545	enh64035	0.0228171	enh64035-LOC105375545
rs75045569	chr7	143109208	LOC105375545	enh64035	0.0228171	enh64035-LOC105375545
rs12703526	chr7	143107588	TMEM139	enh64035	0.0271155	enh64035-TMEM139
rs75045569	chr7	143109208	TMEM139	enh64035	0.0271155	enh64035-TMEM139
rs12703526	chr7	143107588	LOC100507507	enh64035	0.0279582	enh64035-LOC100507507
rs75045569	chr7	143109208	LOC100507507	enh64035	0.0279582	enh64035-LOC100507507
rs12703526	chr7	143107588	ZYX	enh64035	0.0279582	enh64035-ZYX
rs75045569	chr7	143109208	ZYX	enh64035	0.0279582	enh64035-ZYX
rs3935067	chr7	143104331	EPHA1	enh64034	0.0498528	enh64034-EPHA1
rs12703526	chr7	143107588	EPHA1	enh64035	0.0382671	enh64035-EPHA1
rs75045569	chr7	143109208	EPHA1	enh64035	0.0382671	enh64035-EPHA1
rs3935067	chr7	143104331	EPHA1-AS1	enh64034	0.179779	enh64034-EPHA1-AS1
rs12703526	chr7	143107588	EPHA1-AS1	enh64035	0.105456	enh64035-EPHA1-AS1
rs75045569	chr7	143109208	EPHA1-AS1	enh64035	0.105456	enh64035-EPHA1-AS1
rs12703526	chr7	143107588	TAS2R60	enh64035	0.0241244	enh64035-TAS2R60
rs75045569	chr7	143109208	TAS2R60	enh64035	0.0241244	enh64035-TAS2R60
rs12703526	chr7	143107588	CTAGE15	enh64035	0.0286238	enh64035-CTAGE15
rs75045569	chr7	143109208	CTAGE15	enh64035	0.0286238	enh64035-CTAGE15
rs13230744	chr7	99797792	GPC2	enh62043	0.0200414	enh62043-GPC2
rs13230744	chr7	99797792	STAG3	enh62043	0.0299875	enh62043-STAG3
rs1727142	chr7	99816179	STAG3	enh62044	0.0203003	enh62044-STAG3
rs13230744	chr7	99797792	GATS	enh62043	0.24057	enh62043-GATS
rs1727142	chr7	99816179	GATS	enh62044	0.0315329	enh62044-GATS
rs13230744	chr7	99797792	PVRIG	enh62043	0.026824	enh62043-PVRIG
rs1727142	chr7	99816179	PVRIG	enh62044	0.287716	enh62044-PVRIG
rs6979218	chr7	99893148	SPDYE3	enh62052	0.0764164	enh62052-SPDYE3
rs6979218	chr7	99893148	PMS2P1	enh62052	0.0359234	enh62052-PMS2P1
rs1296390	chr11	59834821	OOSP2	enh87739	0.0594678	enh87739-OOSP2
rs1296390	chr11	59834821	MS4A3	enh87739	0.0714059	enh87739-MS4A3
rs1296390	chr11	59834821	MS4A2	enh87739	0.0641323	enh87739-MS4A2
rs1054697	chr17	5017493	ZFP3	enh114180	0.0211373	enh114180-ZFP3
rs1054697	chr17	5017493	ZNF232	enh114180	0.126684	enh114180-ZNF232
rs1054697	chr17	5017493	LOC101928000	enh114180	0.553083	enh114180-LOC101928000
rs1054697	chr17	5017493	USP6	enh114180	0.107797	enh114180-USP6
rs1054697	chr17	5017493	ZNF594	enh114180	0.0222182	enh114180-ZNF594
rs8077567	chr17	5189416	RABEP1	enh114193	0.47116	enh114193-RABEP1
rs8077567	chr17	5189416	NUP88	enh114193	0.0245629	enh114193-NUP88
rs1871047	chr19	45351746	BCAM	enh124761	0.0205205	enh124761-BCAM
rs1871047	chr19	45351746	NECTIN2	enh124761	0.072793	enh124761-NECTIN2
rs184017	chr19	45394969	NECTIN2	enh124766	0.0204694	enh124766-NECTIN2
rs184017	chr19	45394969	TOMM40	enh124766	0.297254	enh124766-TOMM40
rs184017	chr19	45394969	APOE	enh124766	0.0310319	enh124766-APOE
rs12721109	chr19	45447221	APOE	enh124774	0.0239549	enh124774-APOE
rs12721109	chr19	45447221	APOE	enh124775	0.0218276	enh124775-APOE
rs12721109	chr19	45447221	APOC1	enh124774	0.0327302	enh124774-APOC1
rs12721109	chr19	45447221	APOC1	enh124775	0.0298237	enh124775-APOC1
rs12721109	chr19	45447221	APOC1P1	enh124774	0.05473	enh124774-APOC1P1
rs12721109	chr19	45447221	APOC1P1	enh124775	0.0498698	enh124775-APOC1P1
rs12721109	chr19	45447221	APOC4	enh124774	0.164419	enh124774-APOC4
rs12721109	chr19	45447221	APOC4	enh124775	0.149819	enh124775-APOC4
rs12721109	chr19	45447221	APOC4-APOC2	enh124774	0.164419	enh124774-APOC4-APOC2
rs12721109	chr19	45447221	APOC4-APOC2	enh124775	0.149819	enh124775-APOC4-APOC2
rs12721109	chr19	45447221	APOC2	enh124774	0.164419	enh124774-APOC2
rs12721109	chr19	45447221	APOC2	enh124775	0.149819	enh124775-APOC2
rs12721109	chr19	45447221	CLPTM1	enh124774	0.0292797	enh124774-CLPTM1
rs12721109	chr19	45447221	CLPTM1	enh124775	0.0266796	enh124775-CLPTM1
rs204470	chr19	45488985	RELB	enh124781	0.0298854	enh124781-RELB
rs204470	chr19	45488985	RELB	enh124782	0.0307429	enh124782-RELB
rs6509201	chr19	45714978	EXOC3L2	enh124811	0.103384	enh124811-EXOC3L2
rs28607628	chr19	45724743	EXOC3L2	enh124813	0.0953276	enh124813-EXOC3L2
rs6509201	chr19	45714978	MARK4	enh124811	0.0202863	enh124811-MARK4
rs28607628	chr19	45724743	MARK4	enh124813	0.0224779	enh124813-MARK4
rs4575098	chr1	161155392	PPOX	enh9118	0.0260776	enh9118-PPOX
rs4575098	chr1	161155392	B4GALT3	enh9118	0.0308283	enh9118-B4GALT3
rs4575098	chr1	161155392	ADAMTS4	enh9118	0.215654	enh9118-ADAMTS4
rs4575098	chr1	161155392	NDUFS2	enh9118	0.0599276	enh9118-NDUFS2
rs4575098	chr1	161155392	APOA2	enh9118	0.0232733	enh9118-APOA2
rs4575098	chr1	161155392	TOMM40L	enh9118	0.0244075	enh9118-TOMM40L
rs4575098	chr1	161155392	NR1I3	enh9118	0.0244075	enh9118-NR1I3
rs72847948	chr6	32365553	HCG23	enh50196	0.0425482	enh50196-HCG23
rs72847948	chr6	32365553	BTNL2	enh50196	0.0761837	enh50196-BTNL2
rs28895220	chr6	32426723	HLA-DRA	enh50203	0.0204204	enh50203-HLA-DRA
rs28732235	chr6	32427841	HLA-DRA	enh50203	0.0204204	enh50203-HLA-DRA
rs28895220	chr6	32426723	HLA-DRB5	enh50203	0.0267776	enh50203-HLA-DRB5
rs28732235	chr6	32427841	HLA-DRB5	enh50203	0.0267776	enh50203-HLA-DRB5
rs9270887	chr6	32571789	HLA-DRB5	enh50215	0.0263247	enh50215-HLA-DRB5
rs9271176	chr6	32578127	HLA-DRB5	enh50216	0.0229725	enh50216-HLA-DRB5
rs9270887	chr6	32571789	HLA-DRB6	enh50215	0.026515	enh50215-HLA-DRB6
rs9271176	chr6	32578127	HLA-DRB6	enh50216	0.0204301	enh50216-HLA-DRB6
6:32566533	chr6	32566533	HLA-DRB1	enh50214	0.0244592	enh50214-HLA-DRB1
rs9270887	chr6	32571789	HLA-DRB1	enh50215	0.0294699	enh50215-HLA-DRB1
rs9271176	chr6	32578127	HLA-DRB1	enh50216	0.0271882	enh50216-HLA-DRB1
rs9271176	chr6	32578127	HLA-DQA1	enh50216	0.0259445	enh50216-HLA-DQA1
rs9271607	chr6	32591566	HLA-DQA1	enh50217	0.0390009	enh50217-HLA-DQA1
rs9271176	chr6	32578127	HLA-DQB1	enh50216	0.0225693	enh50216-HLA-DQB1
rs9271607	chr6	32591566	HLA-DQB1	enh50217	0.0233222	enh50217-HLA-DQB1
rs9271176	chr6	32578127	HLA-DQB1-AS1	enh50216	0.0225693	enh50216-HLA-DQB1-AS1
rs9271607	chr6	32591566	HLA-DQB1-AS1	enh50217	0.0233222	enh50217-HLA-DQB1-AS1
rs3935067	chr7	143104331	LOC100507507	enh64034	0.0212663	enh64034-LOC100507507
rs12703526	chr7	143107588	LOC100507507	enh64035	0.024888	enh64035-LOC100507507
rs75045569	chr7	143109208	LOC100507507	enh64035	0.024888	enh64035-LOC100507507
rs3935067	chr7	143104331	ZYX	enh64034	0.0212663	enh64034-ZYX
rs12703526	chr7	143107588	ZYX	enh64035	0.024888	enh64035-ZYX
rs75045569	chr7	143109208	ZYX	enh64035	0.024888	enh64035-ZYX
rs3935067	chr7	143104331	EPHA1	enh64034	0.037605	enh64034-EPHA1
rs12703526	chr7	143107588	EPHA1	enh64035	0.0323456	enh64035-EPHA1
rs75045569	chr7	143109208	EPHA1	enh64035	0.0323456	enh64035-EPHA1
rs3935067	chr7	143104331	EPHA1-AS1	enh64034	0.18832	enh64034-EPHA1-AS1
rs12703526	chr7	143107588	EPHA1-AS1	enh64035	0.110088	enh64035-EPHA1-AS1
rs75045569	chr7	143109208	EPHA1-AS1	enh64035	0.110088	enh64035-EPHA1-AS1
rs12703526	chr7	143107588	CTAGE15	enh64035	0.0222916	enh64035-CTAGE15
rs75045569	chr7	143109208	CTAGE15	enh64035	0.0222916	enh64035-CTAGE15
rs13230744	chr7	99797792	GPC2	enh62043	0.026995	enh62043-GPC2
rs13230744	chr7	99797792	STAG3	enh62043	0.0320924	enh62043-STAG3
rs13230744	chr7	99797792	GATS	enh62043	0.307449	enh62043-GATS
rs1727142	chr7	99816179	GATS	enh62044	0.0249058	enh62044-GATS
rs13230744	chr7	99797792	PVRIG	enh62043	0.0236019	enh62043-PVRIG
rs1727142	chr7	99816179	PVRIG	enh62044	0.302801	enh62044-PVRIG
rs6979218	chr7	99893148	SPDYE3	enh62052	0.0585538	enh62052-SPDYE3
rs6979218	chr7	99893148	PMS2P1	enh62052	0.0292099	enh62052-PMS2P1
rs6979218	chr7	99893148	STAG3L5P-PVRIG2P-PILRB	enh62052	0.0213468	enh62052-STAG3L5P-PVRIG2P-PILRB
rs6979218	chr7	99893148	STAG3L5P	enh62052	0.0213468	enh62052-STAG3L5P
rs1296390	chr11	59834821	OOSP1	enh87739	0.0214134	enh87739-OOSP1
rs1296390	chr11	59834821	OOSP2	enh87739	0.0517443	enh87739-OOSP2
rs1296390	chr11	59834821	MS4A3	enh87739	0.0632239	enh87739-MS4A3
rs1296390	chr11	59834821	MS4A2	enh87739	0.056389	enh87739-MS4A2
rs1054697	chr17	5017493	ZFP3	enh114180	0.0328758	enh114180-ZFP3
rs1054697	chr17	5017493	ZNF232	enh114180	0.093775	enh114180-ZNF232
rs1054697	chr17	5017493	LOC101928000	enh114180	0.581636	enh114180-LOC101928000
rs1054697	chr17	5017493	USP6	enh114180	0.0750191	enh114180-USP6
rs8077567	chr17	5189416	USP6	enh114193	0.0228367	enh114193-USP6
rs1054697	chr17	5017493	ZNF594	enh114180	0.0573447	enh114180-ZNF594
rs8077567	chr17	5189416	RABEP1	enh114193	0.490599	enh114193-RABEP1
rs184017	chr19	45394969	PSG7	enh124766	0.0255538	enh124766-PSG7
rs1871047	chr19	45351746	PSG9	enh124761	0.0266946	enh124761-PSG9
rs1871047	chr19	45351746	CBLC	enh124761	0.0200701	enh124761-CBLC
rs1871047	chr19	45351746	NECTIN2	enh124761	0.0718278	enh124761-NECTIN2
rs1871047	chr19	45351746	TOMM40	enh124761	0.020037	enh124761-TOMM40
rs184017	chr19	45394969	TOMM40	enh124766	0.335777	enh124766-TOMM40
rs184017	chr19	45394969	APOE	enh124766	0.0225352	enh124766-APOE
rs12721109	chr19	45447221	APOE	enh124774	0.0305395	enh124774-APOE
rs12721109	chr19	45447221	APOE	enh124775	0.0286054	enh124775-APOE
rs12721109	chr19	45447221	APOC1	enh124774	0.0302094	enh124774-APOC1
rs12721109	chr19	45447221	APOC1	enh124775	0.0282962	enh124775-APOC1
rs12721109	chr19	45447221	APOC1P1	enh124774	0.0538778	enh124774-APOC1P1
rs12721109	chr19	45447221	APOC1P1	enh124775	0.0504656	enh124775-APOC1P1
rs12721109	chr19	45447221	APOC4	enh124774	0.168682	enh124774-APOC4
rs12721109	chr19	45447221	APOC4	enh124775	0.157999	enh124775-APOC4
rs12721109	chr19	45447221	APOC4-APOC2	enh124774	0.168682	enh124774-APOC4-APOC2
rs12721109	chr19	45447221	APOC4-APOC2	enh124775	0.157999	enh124775-APOC4-APOC2
rs12721109	chr19	45447221	APOC2	enh124774	0.168682	enh124774-APOC2
rs12721109	chr19	45447221	APOC2	enh124775	0.157999	enh124775-APOC2
rs12721109	chr19	45447221	CLPTM1	enh124774	0.0356018	enh124774-CLPTM1
rs12721109	chr19	45447221	CLPTM1	enh124775	0.0333471	enh124775-CLPTM1
rs204470	chr19	45488985	RELB	enh124781	0.0378339	enh124781-RELB
rs204470	chr19	45488985	RELB	enh124782	0.0409317	enh124782-RELB
rs6509201	chr19	45714978	EXOC3L2	enh124811	0.117359	enh124811-EXOC3L2
rs28607628	chr19	45724743	EXOC3L2	enh124813	0.106065	enh124813-EXOC3L2
rs28607628	chr19	45724743	MARK4	enh124813	0.0207315	enh124813-MARK4

### Sheet: eQTL_emVar_targets
RSID	CHR	BP	eGene_ENSEMBL	eGene_HGNC	eQTL_BETA	eQTL_Z_score_fixed	eQTL_Pvalue	eQTL_Locus_FDR
rs1054697	chr17	5017493	ENSG00000161929	SCIMP	0.347942	2.92018	0.00349829	0.028233
rs1054697	chr17	5017493	ENSG00000282980	NA	-0.634152	-3.76047	0.000169594	0.0161167
rs1054697	chr17	5017493	ENSG00000108559	NUP88	-0.381724	-2.99638	0.00273206	0.0272802
rs1054697	chr17	5017493	ENSG00000205710	C17orf107	0.423138	3.66416	0.000248152	0.00376363
rs1054697	chr17	5017493	ENSG00000234327	ZNF232-AS1	-0.692675	-6.30434	9.97827e-11	4.71131e-09
rs11230252	chr11	60088787	ENSG00000166927	MS4A7	0.203159	2.56672	0.0102665	0.0314788
rs11230263	chr11	60094530	ENSG00000166927	MS4A7	0.203159	2.56672	0.0102665	0.0314788
rs12703526	chr7	143107588	ENSG00000229153	EPHA1-AS1	-0.349875	-4.52184	6.13044e-06	9.65266e-05
rs12703526	chr7	143107588	ENSG00000106144	CASP2	-0.249408	-3.67078	0.000238549	0.0148378
rs1296390	chr11	59834821	ENSG00000166889	PATL1	-0.134028	-2.20729	0.0272938	0.037808
rs12989701	chr2	127887985	ENSG00000169994	MYO7B	-0.107834	-1.79443	0.00644321	0.0310744
rs13199346	chr6	32418986	ENSG00000237541	HLA-DQA1	-0.518618	-4.07699	4.56107e-05	0.000112221
rs13199346	chr6	32418986	ENSG00000232629	HLA-DQB2	-0.517397	-5.51205	3.54678e-08	9.41449e-08
rs13199346	chr6	32418986	ENSG00000204351	SKIC2	-0.247137	-1.93619	0.00155355	0.0119805
rs13230744	chr7	99797792	ENSG00000242294	STAG3L5P	-0.14638	-1.87869	0.00851967	0.0210369
rs1727142	chr7	99816179	ENSG00000242294	STAG3L5P	0.16813	2.13505	0.00371452	0.0110769
rs28732235	chr6	32427841	ENSG00000232629	HLA-DQB2	-0.620066	-6.58879	4.43425e-11	1.66951e-10
rs28732235	chr6	32427841	ENSG00000237541	HLA-DQA1	-0.610289	-4.73563	2.16916e-06	5.95438e-06
rs28895220	chr6	32426723	ENSG00000237541	HLA-DQA1	-0.608177	-4.74265	2.10161e-06	5.7712e-06
rs28895220	chr6	32426723	ENSG00000204351	SKIC2	-0.234545	-1.78924	0.00219379	0.0119805
rs28895220	chr6	32426723	ENSG00000232629	HLA-DQB2	-0.620846	-6.61572	3.69748e-11	1.39694e-10
rs3177928	chr6	32412435	ENSG00000232629	HLA-DQB2	-0.624732	-6.65613	2.81132e-11	1.08658e-10
rs3177928	chr6	32412435	ENSG00000237541	HLA-DQA1	-0.628562	-4.92264	8.06987e-07	2.26557e-06
rs3177928	chr6	32412435	ENSG00000204351	SKIC2	-0.234364	-1.79083	0.00217016	0.0119805
rs36062941	chr6	32666051	ENSG00000196126	HLA-DRB1	0.400409	3.38301	0.00071696	0.00141589
rs36062941	chr6	32666051	ENSG00000179344	HLA-DQB1	0.418152	3.46485	0.000486484	0.00102707
rs36062941	chr6	32666051	ENSG00000232629	HLA-DQB2	-0.703589	-7.21877	5.24599e-13	2.77348e-12
rs36062941	chr6	32666051	ENSG00000229391	HLA-DRB6	0.0798763	0.611948	0.0202744	0.042314
rs36062941	chr6	32666051	ENSG00000196301	NA	-0.571656	-2.96914	0.00298635	0.00827283
rs36062941	chr6	32666051	ENSG00000196735	HLA-DQA1	0.507446	3.20436	0.00135363	0.00324509
rs36062941	chr6	32666051	ENSG00000237541	HLA-DQA1	-0.70036	-5.30443	1.13026e-07	3.57691e-07
rs36173887	chr6	32602086	ENSG00000229391	HLA-DRB6	0.0965034	0.728589	0.0224327	0.0452804
rs36173887	chr6	32602086	ENSG00000179344	HLA-DQB1	0.424676	3.47303	0.000371873	0.000848516
rs36173887	chr6	32602086	ENSG00000196301	NA	-0.561144	-2.8478	0.00440226	0.0115905
rs36173887	chr6	32602086	ENSG00000237541	HLA-DQA1	-0.70845	-5.31452	1.06939e-07	3.45853e-07
rs36173887	chr6	32602086	ENSG00000196126	HLA-DRB1	0.442841	3.70384	0.00021236	0.000473247
rs36173887	chr6	32602086	ENSG00000232629	HLA-DQB2	-0.65854	-6.53493	6.36393e-11	2.26877e-10
rs36173887	chr6	32602086	ENSG00000196735	HLA-DQA1	0.541885	3.39534	0.000682536	0.00178357
rs3935067	chr7	143104331	ENSG00000229153	EPHA1-AS1	-0.383233	-4.71316	2.43905e-06	4.06195e-05
rs3935067	chr7	143104331	ENSG00000106144	CASP2	-0.23405	-3.29223	0.000993963	0.0319782
rs4575098	chr1	161155392	ENSG00000158859	ADAMTS4	0.011531	0.158432	0.0182779	0.042903
rs4575098	chr1	161155392	ENSG00000162747	FCGR3B	0.168498	2.09517	0.00249704	0.0359684
rs67037615	chr6	32453163	ENSG00000229391	HLA-DRB6	0.148415	1.14913	0.014947	0.0324578
rs67037615	chr6	32453163	ENSG00000196301	NA	-0.656407	-3.04588	0.00232	0.0066834
rs67037615	chr6	32453163	ENSG00000179344	HLA-DQB1	0.317302	2.57809	0.00993481	0.0169885
rs67037615	chr6	32453163	ENSG00000196735	HLA-DQA1	0.461964	2.91294	0.00358043	0.00770101
rs67037615	chr6	32453163	ENSG00000232629	HLA-DQB2	-0.74125	-7.83811	4.37496e-15	2.6978e-14
rs67037615	chr6	32453163	ENSG00000237541	HLA-DQA1	-0.744577	-5.82183	5.26887e-09	1.86972e-08
rs67037615	chr6	32453163	ENSG00000248290	NA	0.712412	3.29731	0.000976157	0.0188711
rs67037615	chr6	32453163	ENSG00000196126	HLA-DRB1	0.328151	2.74547	0.00604243	0.0102769
rs6979218	chr7	99893148	ENSG00000242294	STAG3L5P	0.229539	2.89478	0.00123686	0.00458112
rs7164844	chr15	59072201	ENSG00000128923	MINDY2	-0.638634	-4.67762	2.90224e-06	0.000110629
rs7164844	chr15	59072201	ENSG00000137776	SLTM	-0.324862	-3.08065	0.00185957	0.027499
rs72838287	chr2	127892956	ENSG00000136717	BIN1	0.470819	4.49581	5.67418e-06	0.000500987
rs72847948	chr6	32365553	ENSG00000204351	SKIC2	-0.240662	-1.71834	0.000225235	0.0032728
rs72847948	chr6	32365553	ENSG00000196301	NA	-0.534632	-2.61415	0.00894498	0.021119
rs72847948	chr6	32365553	ENSG00000248290	NA	0.812645	4.13215	3.59386e-05	0.00553744
rs72847948	chr6	32365553	ENSG00000237541	HLA-DQA1	-0.700433	-5.16036	2.38365e-07	7.28315e-07
rs72847948	chr6	32365553	ENSG00000196126	HLA-DRB1	0.273961	2.2243	0.0261283	0.0412809
rs72847948	chr6	32365553	ENSG00000166278	C2	-0.48627	-3.60492	9.22562e-06	0.000198049
rs72847948	chr6	32365553	ENSG00000232629	HLA-DQB2	-0.688045	-6.76415	1.34094e-11	5.72869e-11
rs75045569	chr7	143109208	ENSG00000229153	EPHA1-AS1	0.556194	7.00333	2.49949e-12	7.73057e-11
rs75459649	chr6	32505390	ENSG00000196301	NA	0.535074	4.17472	2.98353e-05	0.000161911
rs77972827	chr17	5116379	ENSG00000205710	C17orf107	0.423452	3.67675	0.000154123	0.00247504
rs77972827	chr17	5116379	ENSG00000234327	ZNF232-AS1	-0.722866	-6.41771	1.34028e-10	6.20652e-09
rs8077567	chr17	5189416	ENSG00000108559	NUP88	-0.427366	-3.51245	0.000443996	0.00682643
rs8077567	chr17	5189416	ENSG00000282980	NA	-0.525395	-3.02633	0.00247542	0.0260901
rs8077567	chr17	5189416	ENSG00000029725	RABEP1	0.482887	4.1382	2.92112e-05	0.00183446
rs8077567	chr17	5189416	ENSG00000234327	ZNF232-AS1	-0.576218	-5.19133	1.93308e-07	7.75811e-06
rs8077567	chr17	5189416	ENSG00000205710	C17orf107	0.319391	2.79541	0.00448807	0.0357563
rs9268481	chr6	32364356	ENSG00000223534	HLA-DQB1-AS1	-0.284177	-2.43677	0.0148191	0.0295177
rs9268481	chr6	32364356	ENSG00000179344	HLA-DQB1	-0.34421	-3.42799	0.000608068	0.00125116
rs9268481	chr6	32364356	ENSG00000229391	HLA-DRB6	0.589944	5.7722	7.81039e-09	4.03416e-08
rs9268481	chr6	32364356	ENSG00000225914	HCG23	-0.0513421	-0.510101	0.000131352	0.00387842
rs9268481	chr6	32364356	ENSG00000232629	HLA-DQB2	0.366954	4.26219	2.02433e-05	4.64093e-05
rs9268481	chr6	32364356	ENSG00000204351	SKIC2	0.395817	3.53398	0.000125871	0.00200442
rs9268481	chr6	32364356	ENSG00000196301	NA	0.454679	3.08016	0.00206889	0.00623342
rs9268481	chr6	32364356	ENSG00000196735	HLA-DQA1	-0.425474	-3.29998	0.000966917	0.00239463
rs9268481	chr6	32364356	ENSG00000166278	C2	0.156385	1.39263	0.0129763	0.0407664
rs9268481	chr6	32364356	ENSG00000196126	HLA-DRB1	-0.612623	-6.71052	1.93932e-11	9.27924e-11
rs9268481	chr6	32364356	ENSG00000237541	HLA-DQA1	0.850318	8.87429	7.0381e-19	4.88222e-18
rs9268614	chr6	32402778	ENSG00000196735	HLA-DQA1	-0.344025	-2.50754	0.0121575	0.0218933
rs9268614	chr6	32402778	ENSG00000232629	HLA-DQB2	0.355147	3.95186	7.75461e-05	0.000168388
rs9268614	chr6	32402778	ENSG00000237541	HLA-DQA1	0.86489	8.33979	7.44226e-17	4.64076e-16
rs9268614	chr6	32402778	ENSG00000196126	HLA-DRB1	-0.424224	-4.1292	3.64028e-05	9.13372e-05
rs9268614	chr6	32402778	ENSG00000179344	HLA-DQB1	-0.260382	-2.44705	0.0144031	0.0242175
rs9268614	chr6	32402778	ENSG00000204351	SKIC2	0.303472	2.55235	0.00506014	0.0200396
rs9268614	chr6	32402778	ENSG00000229391	HLA-DRB6	0.499845	4.56938	4.89169e-06	1.65924e-05
rs9268614	chr6	32402778	ENSG00000240065	PSMB9	-0.152388	-1.10354	0.00146945	0.0177502
rs9268614	chr6	32402778	ENSG00000225914	HCG23	-0.0850064	-0.829123	0.00181725	0.0145416
rs9270887	chr6	32571789	ENSG00000225914	HCG23	0.295524	3.06225	0.000936466	0.011314
rs9270887	chr6	32571789	ENSG00000196735	HLA-DQA1	-0.692988	-6.39713	1.58325e-10	1.55539e-09
rs9270887	chr6	32571789	ENSG00000232629	HLA-DQB2	0.647908	8.69094	3.59453e-18	2.75753e-17
rs9270887	chr6	32571789	ENSG00000196126	HLA-DRB1	-1.00495	-16.5981	1.04692e-62	4.45995e-61
rs9270887	chr6	32571789	ENSG00000179344	HLA-DQB1	-0.711805	-8.51445	1.67383e-17	1.94244e-16
rs9270887	chr6	32571789	ENSG00000237541	HLA-DQA1	0.735974	8.07003	7.02809e-16	3.78502e-15
rs9270887	chr6	32571789	ENSG00000223534	HLA-DQB1-AS1	-0.513686	-4.8693	1.11994e-06	6.46546e-06
rs9270887	chr6	32571789	ENSG00000196301	NA	0.763579	6.04561	1.48846e-09	3.73726e-08
rs9270887	chr6	32571789	ENSG00000229391	HLA-DRB6	0.574029	6.13404	1.15822e-10	8.73772e-10
rs9270887	chr6	32571789	ENSG00000198502	HLA-DRB5	-0.850619	-10.7754	4.49823e-27	1.15898e-25
rs9271176	chr6	32578127	ENSG00000198502	HLA-DRB5	-0.57604	-7.27601	3.43838e-13	3.24922e-12
rs9271176	chr6	32578127	ENSG00000225914	HCG23	0.301822	3.54777	0.000362029	0.00727768
rs9271176	chr6	32578127	ENSG00000179344	HLA-DQB1	-0.707881	-9.9647	2.1753e-23	4.03768e-22
rs9271176	chr6	32578127	ENSG00000229391	HLA-DRB6	0.47206	5.30415	2.61252e-08	1.1412e-07
rs9271176	chr6	32578127	ENSG00000196735	HLA-DQA1	-0.767578	-8.6434	5.45645e-18	1.15204e-16
rs9271176	chr6	32578127	ENSG00000237541	HLA-DQA1	0.618938	7.2636	3.76922e-13	1.71538e-12
rs9271176	chr6	32578127	ENSG00000196126	HLA-DRB1	-0.735445	-11.0989	1.19283e-28	2.40615e-27
rs9271176	chr6	32578127	ENSG00000232629	HLA-DQB2	0.655619	10.4597	1.32274e-25	1.976e-24
rs9271176	chr6	32578127	ENSG00000196301	NA	0.667778	5.21431	1.84503e-07	2.11631e-06
rs9271176	chr6	32578127	ENSG00000223534	HLA-DQB1-AS1	-0.530444	-5.78937	7.06509e-09	7.1138e-08
rs9271607	chr6	32591566	ENSG00000225914	HCG23	-0.121747	-1.2428	0.00590681	0.0300561
rs9271607	chr6	32591566	ENSG00000196126	HLA-DRB1	-0.629675	-6.8768	6.1212e-12	3.37007e-11
rs9271607	chr6	32591566	ENSG00000196735	HLA-DQA1	-0.662022	-5.51492	3.48939e-08	2.06851e-07
rs9271607	chr6	32591566	ENSG00000223534	HLA-DQB1-AS1	-0.426979	-3.76659	0.000165492	0.000550747
rs9271607	chr6	32591566	ENSG00000237541	HLA-DQA1	1.01433	11.9213	9.16669e-33	5.83965e-31
rs9271607	chr6	32591566	ENSG00000179344	HLA-DQB1	-0.57882	-6.14271	8.11253e-10	3.92641e-09
rs9271607	chr6	32591566	ENSG00000196301	NA	0.544748	3.93832	8.20541e-05	0.000372786
rs9271607	chr6	32591566	ENSG00000232629	HLA-DQB2	0.510098	6.16034	7.25889e-10	2.26724e-09
rs9271607	chr6	32591566	ENSG00000229391	HLA-DRB6	0.69779	7.1323	5.40054e-13	8.85381e-12
rs9296559	chr6	47452270	ENSG00000198087	CD2AP	0.432099	4.85846	5.62549e-07	2.25945e-05
rs9378202	chr6	32341208	ENSG00000237541	HLA-DQA1	-0.404434	-3.47304	0.000326604	0.000734407
rs9378202	chr6	32341208	ENSG00000166278	C2	-0.328216	-2.75293	0.000302406	0.00198616
rs9378202	chr6	32341208	ENSG00000204351	SKIC2	-0.243732	-2.19664	0.00177027	0.0119805
rs9378202	chr6	32341208	ENSG00000232629	HLA-DQB2	-0.44117	-5.24459	1.5663e-07	3.92154e-07
rs9378202	chr6	32341208	ENSG00000166278	C2	-0.328216	-2.75293	0.00030241	0.00198616
rs9378202	chr6	32341208	ENSG00000204351	SKIC2	-0.243732	-2.19664	0.00177027	0.0119805
rs9378202	chr6	32341208	ENSG00000232629	HLA-DQB2	-0.44117	-5.24459	1.57e-07	3.92e-07
